# Pre-diagnosis blood DNA methylation profiling of twin pairs discordant for breast cancer points to the importance of environmental risk

**DOI:** 10.1101/2023.08.15.23293985

**Authors:** Hannes Frederik Bode, Liang He, Jacob V.B. Hjelmborg, Jaakko Kaprio, Miina Ollikainen

**Affiliations:** Institute for Molecular Medicine Finland, HiLIFE, University of Helsinki, Tukholmankatu 8, 00290 Helsinki, Finland; Department of Public Health, University of Southern Denmark, Campuses 55, 5230 Odense M, Denmark; Minerva Foundation Institute for Medical Research, Tukholmankatu 8, 00290 Helsinki, Finland

**Keywords:** DNA methylation, breast cancer, survival analysis, monozygotic twins, dizygotic twins

## Abstract

**Background:** Assessment of breast cancer (BC) risk generally relies on mammography, family history, reproductive history, and genotyping of major mutations. However, assessing the impact of environmental factors, such as lifestyle, health related behavior or external exposures, is still challenging. DNA methylation (DNAm), capturing both genetic and environmental effects, presents a promising opportunity. Previous studies have identified associations and predicted the risk of BC using DNAm in blood, however, these studies did not distinguish between genetic and environmental contributions to these DNAm sites. In this study, associations between DNAm and BC are assessed using paired twin models, which control for shared genetic and environmental effects, allowing testing for associations between DNAm and non-shared environmental exposures and behavior.

**Results:** Pre-diagnosis blood samples of 32 monozygotic (MZ) and 76 dizygotic (DZ) female twin pairs discordant for BC were collected at the mean age of 56.0 years, with the mean age at diagnosis 66.8 and censoring 75.2 years. We identified 212 CpGs (p<6.4*10^−8^) and 15 DMRs associated with BC risk across all pairs using paired Cox proportional hazard models. All but one of the BC risk associated CpGs were hypomethylated and 198/212 CpGs had their DNAm associated with BC risk independent of genetic effects. According to previous literature, at least five of the top CpGs were related to estrogen signaling. Following a comprehensive two-sample Mendelian Randomization analysis, we found evidence supporting a dual causal impact of DNAm at cg20145695 (gene body of *NXN*, rs480351) with increased risk for estrogen-receptor positive BC and decreased risk for estrogen-receptor negative BC.

**Conclusion:** While causal effects of DNAm on BC risk are rare, most of the identified CpGs associated with the risk of BC appear to be independent of genetic effects. This suggests that DNAm could serve as a valuable biomarker for environmental risk factors for BC, and may offer potential benefits as a complementary tool to current risk assessment procedures.
