## Supplementary_Data_Bode_etal_2024 for "Pre-diagnosis blood DNA methylation profiling of twin pairs discordant for breast cancer points to the importance of environmental risk"

### Sheet: Supplementary table 1
Supplementary Table 1: Identified associations between DNAm and BC risk in the Finnish Twin Cohort, replication in the Danish Twin study and sensitivity analysis using E-values
	Location				Model 1		Model 2		Model 3		Model 2R		Sensitivity Analysis
CpG	Chromosome	Nucleotide	Gene	Gene context	HR	p-value	HR	p-value	HR	p-value	HR	p-value	E-value
cg00367070	4	159461527	RXFP1;RXFP1;RXFP1;RXFP1;RXFP1;RXFP1;RXFP1;RXFP1;RXFP1;RXFP1;RXFP1;RXFP1;RXFP1	5'UTR;5'UTR;5'UTR;Body;Body;Body;Body;Body;Body;Body;Body;Body;Body	0.057	2.52e-13	0.057	8.99e-05	0.049	1.06e-10			34.877
cg23213758	6	6605918	LOC285780;LY86	Body;Body	0.031	4.12e-12	0.048	0.0011	0.025	8.58e-10	0.431	0.27	64.956
cg20947088	9	138811046			0.055	7.96e-12	0.04	1.61e-06	0.072	1.18e-06			35.807
cg09665900	20	45849713	ZMYND8;ZMYND8;ZMYND8;ZMYND8;ZMYND8;ZMYND8;ZMYND8;ZMYND8;ZMYND8;ZMYND8;ZMYND8;ZMYND8;ZMYND8;ZMYND8;ZMYND8;ZMYND8;ZMYND8	Body;Body;Body;Body;Body;Body;Body;Body;Body;Body;Body;Body;Body;Body;Body;Body;Body	0.057	1.19e-11	0.049	6.66e-04	0.059	2.94e-09			34.488
cg17426237	10	51463156			0.049	1.47e-11	0.016	7.00e-04	0.061	2.14e-08	2.573	0.17	40.053
cg26856604	1	10370540	KIF1B	Body	0.08	2.04e-11	0.096	0.00698	0.08	5.22e-10	19.219	0.01	24.405
cg14918743	14	105269174	ZBTB42	3'UTR	0.191	2.66e-11	0.263	0.00329	0.162	1.57e-09	0.336	0.116	9.944
cg26503079	12	57323195	SDR9C7	Body	0.124	5.43e-11	0.142	8.99e-05	0.102	9.53e-08	0.919	0.888	15.558
cg04839368	22	27715544			0.054	5.69e-11	0.034	1.9e-05	0.066	6.65e-07			36.326
cg14819618	8	8180214	PRAGMIN	Body	0.092	6.88e-11	0.023	0.00142	0.111	5.23e-08	0.311	0.303	21.222
cg01264332	12	4405469	CCND2	Body	0.149	1.1e-10	0.093	1.58e-04	0.173	2.52e-07	3.122	0.085	12.913
cg02737727	14	105561470	LOC102723354	Body	0.015	1.19e-10	0.006	1.97e-04	0.02	7.06e-08			129.261
cg14548038	9	140178418			0.031	1.28e-10	0.008	9.74e-05	0.046	6.41e-07	1.607	0.428	63.364
cg07221518	1	54725435	SSBP3;SSBP3;SSBP3	Body;Body;Body	0.133	1.45e-10	0.229	0.00124	0.073	4.75e-08	24.102	0.007	14.57
cg00364281	22	37654641			0.079	1.5e-10	0.105	8.02e-04	0.072	4.35e-08	5.601	0.045	24.746
cg20487890	1	185402344			0.008	2.33e-10	0.004	9.64e-04	0.009	2.96e-08			241.914
cg15206997	19	24152294			0.128	2.66e-10	0.094	1.76e-04	0.124	1.36e-07	0.299	0.232	15.054
cg09556412	4	1271909			0.036	3.31e-10	0.007	1.24e-05	0.062	1.05e-05			54.616
cg06820859	13	21564784	LATS2	Body	0.029	3.47e-10	0.019	0.004	0.029	1.83e-08	0.194	0.084	69.419
cg04951131	2	242168856	HDLBP;HDLBP	3'UTR;3'UTR	0.144	3.85e-10	0.164	3.80e-04	0.12	2.01e-07	0.856	0.842	13.363
cg14264457	18	52679522			0.098	3.85e-10	0.195	0.00991	0.063	9.23e-09			19.987
cg05445097	10	79627932	DLG5	Body	0.062	4.5e-10	0.058	0.00187	0.063	5.21e-08	51270.342	0.005	31.967
cg15281724	6	139575994	TXLNB	Body	0.031	5.07e-10	0.045	2.72e-04	0.023	4.82e-07	3.307	0.239	64.766
cg13445938	9	93840773			0.09	5.19e-10	0.089	7.18e-05	0.094	5.45e-06	0.443	0.374	21.707
cg13935919	1	52837342			0.103	5.36e-10	0.022	3.72e-05	0.124	2.42e-06	1.812	0.409	18.875
cg06775669	7	101582572	CUX1;CUX1;CUX1;CUX1;CUX1;CUX1;CUX1	Body;Body;Body;Body;Body;Body;Body	0.018	6.02e-10	0.041	0.0049	0.012	1.37e-08			109.32
cg12916913	2	789109	LINC01115;LINC01115	Body;Body	0.107	6.46e-10	0.151	0.003	0.088	2.16e-08			18.099
cg07414199	6	169540032			0.232	6.96e-10	0.201	1.93e-04	0.239	7.6e-07	1.153	0.815	8.071
cg05351978	12	47207568	SLC38A4;SLC38A4	5'UTR;5'UTR	0.154	7.22e-10	0.193	0.00168	0.11	2.05e-08			12.448
cg04451615	9	100991528	MIR6854;TBC1D2;TBC1D2;TBC1D2	TSS200;Body;Body;Body	0.057	7.43e-10	0.088	0.00193	0.042	1.54e-07			34.595
cg24577940	12	106469246	NUAK1	Body	0.043	7.79e-10	0.039	3.59e-04	0.05	7.23e-07			46.512
cg10618790	7	78597076	MAGI2;MAGI2	Body;Body	0.08	7.88e-10	0.029	2.35e-04	0.099	6.15e-07			24.577
cg11813389	2	10143619			0.169	8.09e-10	0.2	0.00104	0.15	1.26e-07			11.337
cg23537659	12	127545067			0.08	8.81e-10	0.071	7.14e-04	0.072	7.45e-08	7.598	0.017	24.628
cg06494945	20	18792876	SCP2D1;C20orf78;C20orf78	TSS1500;Body;Body	0.137	8.82e-10	0.086	9.42e-05	0.156	1.07e-06			14.09
cg27345785	4	170080837	SH3RF1	Body	0.197	9.04e-10	0.292	0.00125	0.094	2.46e-07			9.606
cg13223329	11	133274220	OPCML	Body	0.049	9.08e-10	0.078	6.32e-04	0.032	6.72e-07			40.213
cg10824412	12	63035958			0.217	9.68e-10	0.329	0.00152	0.131	4.34e-07			8.704
cg00044440	5	138671449			0.047	1.07e-09	0.001	7.77e-06	0.078	7.82e-06			42.36
cg15864790	2	114443174			0.061	1.07e-09	0.049	9.23e-04	0.059	2.29e-07			32.299
cg19987132	6	7427703			0.054	1.23e-09	0.105	0.0015	0.013	1.72e-07			36.865
cg14939641	19	11043850			0.034	1.34e-09	0.034	3.87e-04	0.031	3.8e-07	2.074	0.216	58.057
cg26867282	19	12253922			0.057	1.45e-09	0.065	0.00216	0.054	1.51e-07	0.193	0.424	34.556
cg02442501	1	41628786	SCMH1;SCMH1;SCMH1;SCMH1;SCMH1	TSS200;Body;5'UTR;5'UTR;5'UTR	0.282	1.53e-09	0.181	0.00319	0.299	1.78e-07			6.545
cg10243170	7	55773068	FKBP9L	TSS1500	0.026	1.67e-09	0.028	2.53e-04	0.023	2.33e-06	1.733	0.365	76.135
cg27418399	4	85670807	WDFY3	Body	0.05	1.67e-09	0.005	1.97e-04	0.047	2.16e-07			39.475
cg04043710	16	9448891			0.081	1.74e-09	0.279	0.167	0.067	1.51e-09			24.211
cg12359995	11	33193082	CSTF3-AS1	Body	0.055	1.83e-09	0.024	0.00298	0.059	1.47e-07			35.959
cg13263013	6	420130			0.126	1.89e-09	0.155	2.40e-04	0.114	3.53e-06	1.413	0.648	15.385
cg17760982	11	13740479	FAR1	Body	0.114	2.01e-09	0.171	0.00484	0.088	5.19e-08			16.988
cg18814048	1	151580708			0.103	2.08e-09	0.058	1.03e-04	0.127	1.95e-06	5.157	0.069	18.868
cg04982359	3	10294832	TATDN2	Body	0.18	2.09e-09	0.149	9.5e-05	0.193	3.56e-06	1.963	0.425	10.61
cg02301236	7	141151078	TMEM178B	Body	0.072	2.13e-09	0.081	0.00164	0.058	1.41e-07			27.278
cg00492003	15	78572760	DNAJA4;DNAJA4;DNAJA4	Body;Body;Body	0.133	2.22e-09	0.143	6.58e-04	0.133	1.16e-06	1.124	0.87	14.517
cg05289466	19	5057455	KDM4B	Body	0.117	2.24e-09	0.102	9.97e-04	0.115	3.07e-07			16.586
cg07004080	6	70512728			0.059	2.36e-09	0.043	6.21e-04	0.071	2.16e-06			33.283
cg20481419	12	79850430	MIR5692B	TSS1500	0.225	2.78e-09	0.295	0.00331	0.186	1.58e-07			8.364
cg06506461	10	71112319	HK1;HK1;HK1;HK1;HK1	Body;Body;Body;Body;Body	0.13	2.8e-09	0.196	0.00706	0.078	1.89e-08			14.862
cg19359767	10	29084707			0.169	3.05e-09	0.199	8.35e-05	0.129	2.64e-05	2.794	0.249	11.334
cg15075499	7	152589117			0.189	3.06e-09	0.277	0.00478	0.135	6.5e-08	8.941	0.025	10.047
cg24946253	8	52722146	PXDNL	TSS200	0.084	3.07e-09	0.051	2.16e-05	0.108	2.56e-05	1.063	0.944	23.264
cg25213418	17	27773707	TAOK1;TAOK1	5'UTR;5'UTR	0.125	3.19e-09	0.202	0.00473	0.053	1.11e-07			15.477
cg00195561	11	46408584	CHRM4	TSS1500	0.158	3.3e-09	0.144	3.47e-04	0.154	1.74e-06	2.007	0.524	12.152
cg19241743	19	52491268	ZNF350	TSS1500	0.115	3.94e-09	0.221	0.00517	0.04	2.68e-06			16.85
cg20516364	11	873680	CHID1;CHID1;CHID1;CHID1;CHID1	Body;Body;Body;Body;Body	0.234	4.05e-09	0.485	0.0629	0.104	3.79e-10	0.46	0.31	8.016
cg26429042	8	141342131	TRAPPC9;TRAPPC9	Body;Body	0.075	4.08e-09	0.042	4.95e-06	0.1	0.000159			26.192
cg12608603	14	91926636	PPP4R3A;PPP4R3A	Body;Body	0.21	4.18e-09	0.135	5.42e-04	0.252	2.57e-06			8.992
cg01482895	5	60075636	ELOVL7;ELOVL7;ELOVL7;ELOVL7	Body;Body;Body;5'UTR	0.056	4.21e-09	0.06	2.67e-04	0.047	3.84e-06			35.253
cg26767990	20	57463615	GNAS;GNAS;GNAS;GNAS	3'UTR;3'UTR;TSS1500;Body	0.338	4.31e-09	0.2	2.66e-05	0.397	1.74e-05	3.258	0.041	5.369
cg23280258	6	116896528	RWDD1;RWDD1;RWDD1	Body;5'UTR;5'UTR	0.097	4.67e-09	0.203	0.0416	0.064	2.16e-09	9.901	0.024	20.013
cg12240529	5	149830186	RPS14;RPS14;RPS14	TSS1500;TSS1500;TSS1500	0.049	4.68e-09	0.015	3.79e-06	0.085	0.000157			40.66
cg06579481	7	104621597			0.072	4.93e-09	0.008	1.28e-05	0.108	1.82e-05	1.455	0.574	27.262
cg23101564	15	75771387	PTPN9	Body	0.078	5.05e-09	0.116	0.00258	0.065	6.79e-07	8.651	0.003	25.193
cg22155376	11	17591837			0.185	5.58e-09	0.244	0.00107	0.141	1.29e-06	5.102	0.028	10.279
cg01873119	19	15087060			0.048	5.83e-09	0.095	0.0034	0.029	6.1e-07	1.18	0.751	40.803
cg01703291	15	85574661	PDE8A;PDE8A	Body;Body	0.234	6.42e-09	0.455	0.024	0.069	1.58e-10	10.532	0.04	8.009
cg14666354	17	73996423	CDK3;C17orf106	TSS1500;3'UTR	0.128	6.67e-09	0.102	1.83e-04	0.146	9.75e-06	2.677	0.293	15.08
cg20895054	6	18261541	DEK;DEK	Body;Body	0.107	6.79e-09	0.069	8.9e-05	0.109	7.97e-06	1.047	0.949	18.117
cg02944953	19	38544658	SIPA1L3	5'UTR	0.099	6.82e-09	0.08	0.00211	0.103	5.47e-07			19.752
cg23028993	14	38952108			0.094	6.84e-09	0.03	2.66e-05	0.134	1.61e-05			20.868
cg23620315	3	13572380			0.024	7.1e-09	0.016	2.29e-04	0.024	2.83e-06			81.685
cg26988984	14	32131590	NUBPL;NUBPL;NUBPL	Body;Body;Body	0.096	7.34e-09	0.09	6.80e-04	0.099	3.54e-06			20.41
cg08480413	2	15012985			0.26	7.38e-09	0.173	0.00122	0.282	1.49e-06	2.256	0.366	7.154
cg12894525	6	52165602			0.072	7.6e-09	0.041	0.00125	0.079	8.68e-07			27.089
cg23666072	2	239631410			0.021	8.00e-09	0.001	7.64e-06	0.043	2.36e-05			92.946
cg20489317	1	104111877	AMY2B;LOC648740	5'UTR;TSS200	0.162	8.14e-09	0.485	0.151	0.039	2.4e-10	99.731	0.032	11.81
cg21212624	1	2500678			0.195	8.22e-09	0.325	0.0135	0.114	2.34e-08			9.74
cg06013872	4	72203823	SLC4A4;SLC4A4;SLC4A4	Body;TSS1500;Body	0.099	8.89e-09	0.163	0.0121	0.078	8.66e-08	1.274	0.745	19.743
cg01272967	10	386708	DIP2C	Body	0.029	9.03e-09	0.051	0.00289	0.018	6.53e-07	4.812	0.024	68.689
cg15619333	12	133759653	ZNF268;ZNF268;ZNF268;ZNF268;ZNF268;ZNF268;ZNF268;ZNF268;ZNF268	5'UTR;Body;Body;Body;Body;Body;Body;Body;Body	0.137	9.23e-09	0.004	7.92e-05	0.184	1.87e-05			14.105
cg19011122	5	110835117	STARD4	3'UTR	0.044	9.51e-09	0.089	0.022	0.031	3.27e-08	3.54	0.164	44.7
cg15822108	4	140306311	NAA15	Body	0.082	1.03e-08	0.179	0.0128	0.047	1.13e-06			24.023
cg13709876	2	48794821	STON1-GTF2A1L;STON1-GTF2A1L;STON1;STON1	TSS1500;5'UTR;5'UTR;5'UTR	0.164	1.06e-08	0.269	0.0156	0.128	7.9e-08			11.66
cg09985075	2	86743517	CHMP3;CHMP3;CHMP3;CHMP3;RNF103-CHMP3	Body;Body;Body;Body;Body	0.097	1.14e-08	0.027	2.29e-04	0.131	7.32e-06			20.184
cg20474201	10	88228042	WAPAL	Body	0.103	1.14e-08	0.226	0.0157	0.028	1.94e-08			18.889
cg12307014	12	51403966	SLC11A2;SLC11A2;SLC11A2;SLC11A2;SLC11A2;SLC11A2;SLC11A2;SLC11A2;SLC11A2	TSS1500;Body;Body;Body;Body;Body;Body;Body;Body	0.151	1.15e-08	0.14	3.40e-04	0.159	8.63e-06			12.733
cg04871207	18	28855179			0.16	1.18e-08	0.312	0.0141	0.046	2.12e-08			11.969
cg07243619	9	97521691	C9orf3;C9orf3;C9orf3	TSS1500;5'UTR;5'UTR	0.31	1.22e-08	0.497	0.0326	0.219	4.68e-08			5.9
cg08505649	3	37440338	C3orf35;C3orf35	TSS1500;TSS1500	0.107	1.24e-08	0.294	0.161	0.088	1.55e-08	1.765	0.398	18.208
cg01608842	1	206619347	SRGAP2;SRGAP2;SRGAP2	Body;Body;Body	0.323	1.25e-08	0.556	0.197	0.281	8.02e-09			5.634
cg26276367	11	66515246	C11orf80;C11orf80	5'UTR;Body	0.168	1.32e-08	0.463	0.201	0.118	3.91e-09			11.399
cg00550725	8	87521180	FAM82B	TSS200	3.068	1.34e-08	3.171	0.00202	3.096	1.94e-06	0.213	0.155	5.587
cg08332546	1	95195296	LINC01057	Body	0.031	1.35e-08	0.085	0.0197	0.012	4.1e-08			64.403
cg19354792	20	18124901	CSRP2BP;CSRP2BP	Body;TSS1500	0.289	1.35e-08	0.133	2.03e-05	0.361	8.12e-05	7.997	0.013	6.369
cg21139935	13	25139847			0.14	1.38e-08	0.162	0.00209	0.116	7.67e-07	4.02	0.064	13.717
cg16026862	4	165952839	TRIM60	TSS1500	0.145	1.4e-08	0.228	0.013	0.137	6.59e-07			13.273
cg22511564	16	46809514			0.107	1.5e-08	0.125	0.00138	0.081	7.35e-07			18.258
cg00519484	12	111170032	PPP1CC;PPP1CC	Body;Body	0.188	1.52e-08	0.195	6.87e-04	0.172	3.74e-06			10.125
cg14018434	9	130161758	SLC2A8	Body	0.305	1.52e-08	0.256	5.13e-04	0.335	9.42e-06	13.609	0.051	6.004
cg16306219	13	37636439			0.157	1.52e-08	0.151	0.0369	0.167	3.02e-07	1.307	0.798	12.232
cg17547722	1	18042841			0.028	1.52e-08	0.053	0.00853	0.023	5.12e-07			71.151
cg12234423	19	19053378	HOMER3	TSS1500	0.167	1.53e-08	0.108	0.0976	0.161	1.06e-07			11.419
cg06107260	2	240066248	HDAC4	Body	0.156	1.61e-08	0.162	7.97e-04	0.116	2.8e-06	0.665	0.37	12.327
cg06217755	16	29772088			0.163	1.66e-08	0.207	0.00146	0.151	1.63e-05			11.74
cg09992259	1	15868492	DNAJC16;DNAJC16;DNAJC16	5'UTR;Body;Body	0.261	1.67e-08	0.287	4.96e-04	0.269	9.2e-05			7.111
cg14161477	13	114192847	TMCO3	Body	0.218	1.75e-08	0.293	0.00497	0.17	1.24e-06	2.356	0.145	8.648
cg17593893	17	73867015			0.228	1.79e-08	0.181	1.19e-04	0.26	2.41e-05			8.23
cg24487600	2	74274248	TET3	Body	0.21	1.81e-08	0.362	0.0267	0.127	3.13e-08			8.992
cg01253087	12	69495493			0.155	1.84e-08	0.07	4.44e-04	0.154	3.85e-06			12.397
cg06869501	19	21541044	ZNF738	TSS1500	0.096	1.84e-08	0.016	2.60e-04	0.12	6.98e-06	5.774	0.044	20.252
cg16523805	16	31076912	ZNF668;ZNF668;ZNF668;ZNF668	TSS1500;TSS1500;5'UTR;5'UTR	0.192	1.86e-08	0.076	4.53e-04	0.237	9.96e-06			9.898
cg11022537	4	177738806			0.082	1.87e-08	0.059	3.73e-04	0.078	5.96e-06	2.541	0.294	23.901
cg14506888	5	52063325			0.128	1.9e-08	0.1	0.003	0.134	8.82e-07			15.15
cg05193584	6	158302208	SNX9	Body	0.161	1.96e-08	0.177	0.0017	0.168	6.45e-06			11.877
cg15403093	12	133312361	ANKLE2	Body	0.368	1.97e-08	0.32	6.66e-04	0.389	9.53e-06	0.664	0.596	4.871
cg03017231	3	111619209	PHLDB2;PHLDB2;PHLDB2;PHLDB2	Body;Body;Body;Body	0.084	2.04e-08	0.151	0.0751	0.071	2.97e-08			23.167
cg27094156	19	58436566	ZNF418	3'UTR	0.138	2.05e-08	0.283	0.0389	0.106	6.42e-08	1.296	0.584	13.986
cg10801134	3	32421856			0.081	2.07e-08	0.238	0.0284	0.031	6.3e-08			24.29
cg12402966	1	10006802	NMNAT1;NMNAT1;NMNAT1	5'UTR;5'UTR;5'UTR	0.045	2.12e-08	0.009	1.01e-04	0.072	2.1e-05			43.654
cg05133323	12	116682493	MED13L	Body	0.15	2.15e-08	0.084	8.89e-04	0.174	3.46e-06	0.72	0.531	12.794
cg02079421	21	47851545	PCNT	Body	0.144	2.39e-08	0.166	6.32e-04	0.127	1.65e-05	0.777	0.807	13.375
cg08256665	8	106702655	ZFPM2	Body	0.315	2.39e-08	0.216	4.6e-05	0.367	7.73e-05			5.798
cg04409579	6	56258956			0.396	2.41e-08	0.685	0.208	0.297	3.82e-09	1.031	0.944	4.482
cg17733590	19	36708264	ZNF146;ZNF146;ZNF146	5'UTR;5'UTR;5'UTR	0.25	2.44e-08	0.359	0.00328	0.077	2.48e-07	1.962	0.397	7.479
cg02181187	22	31088724	OSBP2	TSS1500	0.092	2.5e-08	0.172	0.00731	0.027	1.31e-07			21.282
cg15709283	2	135581152			0.155	2.61e-08	0.17	0.0112	0.152	5.78e-07			12.353
cg26827455	7	75598687	POR	Body	0.225	2.7e-08	0.321	0.0126	0.189	3.78e-07			8.367
cg02014964	2	33953396	MYADML;LINC01317	TSS200;Body	0.266	2.71e-08	0.182	0.095	0.192	3.26e-08			6.98
cg22125433	8	143386979	TSNARE1	Body	0.252	2.81e-08	0.289	0.00474	0.236	1.79e-06	3.523	0.098	7.386
cg12633766	7	157083634			0.085	2.82e-08	0.242	0.0788	0.06	3.08e-08	0.891	0.891	22.936
cg04809428	16	3725906	TRAP1	Body	0.252	2.94e-08	0.315	0.00183	0.188	1.92e-05	1.699	0.238	7.385
cg04448141	17	62398356			0.148	2.98e-08	0.157	0.00105	0.158	1.66e-05	4.078	0.176	13.037
cg02741544	8	141567390	EIF2C2;EIF2C2	Body;Body	0.201	3.00e-08	0.166	6.50e-04	0.2	8.29e-06	1.39	0.416	9.43
cg27547703	10	115939024	TDRD1	TSS200	0.301	3.04e-08	0.237	0.00177	0.284	8.85e-06	0.505	0.363	6.09
cg20646533	5	10612314	ANKRD33B	Body	0.085	3.18e-08	0.06	2.32e-04	0.099	1.94e-05			22.927
cg02284293	11	35700727	TRIM44	Body	0.199	3.25e-08	0.334	0.00517	0.082	1.31e-06			9.52
cg21959890	10	94068044	MARCH5	Body	0.113	3.27e-08	0.017	0.0019	0.147	6.03e-06			17.195
cg03962604	17	5031070	USP6;USP6	TSS1500;5'UTR	0.106	3.36e-08	0.424	0.278	0.066	6.64e-09			18.425
cg14002578	9	101569103	GALNT12	TSS1500	0.217	3.42e-08	0.226	0.00358	0.206	1.55e-06	3.363	0.286	8.707
cg00763223	1	58257201	DAB1;MIR548D2	5'UTR;Body	0.192	3.45e-08	0.1	2.79e-04	0.239	3.18e-05	1.183	0.726	9.889
cg05238553	14	91780133	CCDC88C	Body	0.107	3.45e-08	0.046	1.46e-04	0.15	5.48e-05	4.702	0.033	18.11
cg09174681	8	144403126	TOP1MT	Body	0.278	3.51e-08	0.248	3.42e-04	0.284	2.76e-05	1.431	0.506	6.65
cg23237765	7	921845	C7orf20	Body	0.029	3.51e-08	0.022	0.00334	0.03	2.07e-06	3.095	0.146	68.341
cg00715363	17	60896244	MIR548W	Body	0.111	3.54e-08	0.097	6.17e-04	0.115	1.15e-05			17.499
cg19212550	10	101767908	DNMBP	5'UTR	0.096	3.64e-08	0.102	0.0176	0.089	3.52e-07	5.299	0.071	20.314
cg15326454	2	86227319			0.253	3.69e-08	0.339	0.0396	0.226	1.55e-07			7.353
cg07294785	6	32976018	HLA-DOA	Body	0.217	3.75e-08	0.314	0.00914	0.164	2.26e-07	1.08	0.921	8.673
cg01620486	8	47015640			0.145	3.88e-08	0.106	6.68e-05	0.174	0.000112	360.588	0.014	13.252
cg21769444	6	34361405	NUDT3	TSS1500	0.296	3.91e-08	0.435	0.0364	0.242	4.24e-07			6.21
cg09733789	5	166353256	CTB-7E3.1	Body	0.206	3.95e-08	0.02	1.15e-04	0.277	7.47e-05			9.194
cg16516670	8	71382800	LOC101926892	TSS1500	0.079	3.95e-08	0.072	0.00818	0.087	1.54e-06			24.947
cg09915978	12	6858533	MLF2;MLF2	Body;Body	0.109	3.96e-08	0.13	3.97e-04	0.094	9.17e-05	3.902	0.145	17.87
cg26310969	17	28662096	TMIGD1	TSS1500	0.16	3.96e-08	0.224	0.00161	0.12	9.37e-06	1.858	0.317	11.997
cg11206334	17	26219603	LYRM9	5'UTR	0.075	4.02e-08	0.105	0.00779	0.052	3.26e-07			26.242
cg13272676	11	9404868	IPO7	TSS1500	0.111	4.04e-08	0.176	0.00597	0.089	3.2e-06			17.536
cg04939480	12	66250466	HMGA2;HMGA2	Body;Body	0.264	4.07e-08	0.337	0.00117	0.186	4.87e-05	29.2	0.001	7.028
cg12550312	20	55980008	RBM38;RBM38	Body;Body	0.187	4.07e-08	0.071	1.96e-05	0.269	0.000239	1.298	0.679	10.163
cg03118443	6	30309489	TRIM39;TRIM39	Body;Body	0.3	4.09e-08	0.141	2.6e-05	0.36	8.43e-05	1.693	0.334	6.113
cg24273103	1	46737065	RAD54L;RAD54L	Body;Body	0.195	4.09e-08	0.168	4.51e-04	0.232	0.000132			9.746
cg19267144	17	40956947	CNTD1	Body	0.171	4.14e-08	0.194	0.00113	0.162	1.55e-05			11.144
cg09206665	2	237413014	IQCA1;IQCA1;IQCA1;IQCA1	TSS1500;Body;Body;Body	0.311	4.19e-08	0.387	0.00127	0.218	2.73e-05			5.883
cg26728382	6	163848720	QKI;QKI;QKI;QKI	Body;Body;Body;Body	0.241	4.21e-08	0.268	0.00154	0.229	1.31e-05	4.069	0.305	7.754
cg24677321	3	25116377			0.381	4.22e-08	0.445	0.0175	0.367	7.95e-07	1.872	0.261	4.685
cg16762000	1	44911569	RNF220	Body	0.106	4.26e-08	0.056	0.00211	0.126	9.83e-06			18.317
cg20145695	17	723342	NXN	Body	0.246	4.34e-08	0.261	1.62e-04	0.201	0.000176	0.805	0.73	7.584
cg12910199	2	175886850			0.206	4.35e-08	0.139	0.00735	0.234	3.59e-06			9.199
cg18899516	5	146187230	PPP2R2B;PPP2R2B;PPP2R2B;PPP2R2B;PPP2R2B;PPP2R2B;PPP2R2B	Body;Body;Body;Body;Body;Body;Body	0.195	4.41e-08	0.188	0.0175	0.202	9.01e-07	1.178	0.822	9.752
cg16376218	17	42397109	SLC25A39;SLC25A39	3'UTR;3'UTR	0.294	4.51e-08	0.202	1.07e-04	0.347	8.27e-05	0.146	0.016	6.26
cg09583753	16	88690178	ZC3H18;ZC3H18	Body;Body	0.195	4.52e-08	0.259	0.0162	0.16	5.08e-07			9.752
cg01645865	7	31231356			0.119	4.54e-08	0.129	0.00795	0.114	1.26e-06			16.301
cg17316918	19	1056930	ABCA7	Body	0.257	4.58e-08	0.436	0.0491	0.162	3.75e-08			7.241
cg00076936	20	35503983	C20orf118	TSS1500	0.097	4.64e-08	0.16	0.0371	0.085	2.04e-07	0.372	0.234	20.111
cg16396580	19	13969482			0.049	4.64e-08	0.044	0.00474	0.046	1.34e-06			39.997
cg03824868	16	50744353	NOD2	Body	0.159	4.65e-08	0.167	0.0018	0.158	1.59e-05	3.904	0.106	12.076
cg18339589	14	60409183	LRRC9	Body	0.132	4.75e-08	0.145	0.00182	0.105	3.66e-06			14.689
cg00479770	11	111289721	LOC100132078	TSS1500	0.172	4.78e-08	0.094	2.58e-04	0.208	3.33e-05			11.071
cg16903122	1	44584429	KLF17	TSS200	0.303	4.81e-08	0.256	2.61e-04	0.338	5.34e-05	2.568	0.329	6.066
cg22395253	7	104941898	SRPK2	Body	0.106	4.81e-08	0.142	0.0036	0.082	2.16e-06	0.73	0.672	18.408
cg00959238	19	40749359	AKT2;AKT2;AKT2	Body;Body;Body	0.146	4.83e-08	0.254	0.0329	0.093	1.95e-07			13.19
cg14779973	10	115949613	TDRD1	Body	0.123	4.91e-08	0.049	8.37e-05	0.148	2.49e-05			15.72
cg04202122	2	29116540	WDR43	TSS1500	0.133	5.08e-08	0.144	0.00386	0.125	1.43e-06	1.062	0.94	14.534
cg14038259	17	78311557	RNF213	Body	0.225	5.11e-08	0.136	2.99e-04	0.268	4.86e-05	1.309	0.772	8.345
cg18643977	7	30404580	ZNRF2	3'UTR	0.151	5.17e-08	0.082	0.00319	0.171	3.33e-06			12.741
cg11617879	17	20928912	USP22	Body	0.11	5.21e-08	0.04	0.00489	0.127	2.15e-06			17.672
cg15689600	2	177396735			0.374	5.32e-08	0.411	0.00166	0.36	1.2e-05			4.792
cg09638686	15	69411787	MIR548H4	Body	0.172	5.5e-08	0.198	0.00108	0.151	1.75e-05	5.564	0.051	11.126
cg00299070	1	237946534	RYR2	Body	0.033	5.51e-08	0.036	0.00418	0.032	3.61e-06	0.836	0.829	60.099
cg06177446	20	1093802	PSMF1	TSS200	0.184	5.74e-08	0.177	0.00135	0.18	8.81e-06	2.332	0.17	10.331
cg07140270	14	50161652	KLHDC1	Body	0.051	5.75e-08	0.018	9.77e-05	0.074	7.19e-05	24.582	0.018	38.538
cg21381136	1	8445818	RERE;RERE;RERE	5'UTR;Body;Body	0.09	5.82e-08	0.074	0.00118	0.095	8.13e-06			21.725
cg20191924	11	44102381	ACCS;ACCS	Body;Body	0.107	5.94e-08	0.063	1.06e-04	0.126	6.56e-05			18.166
cg17315809	17	40898178	EZH1	TSS1500	0.488	6.04e-08	0.536	0.0633	0.483	4.69e-07			3.515
cg21677767	7	138227378	TRIM24;TRIM24	Body;Body	0.147	6.1e-08	0.222	0.0122	0.115	7.29e-07			13.127
cg07793898	14	31581817	HECTD1	Body	0.168	6.15e-08	0.289	0.0294	0.132	6.36e-07			11.348
cg24619785	2	9416069	ASAP2;ASAP2	Body;Body	0.047	6.19e-08	0.067	0.0156	0.037	7.09e-07	5.627	0.091	42.271
cg00271604	6	64175869			0.214	6.21e-08	0.299	0.00645	0.144	1.29e-06			8.828
cg02761061	7	64253339	ZNF138;ZNF138;ZNF138;ZNF138;ZNF138;ZNF138;ZNF138;ZNF138;ZNF138	TSS1500;TSS1500;TSS1500;TSS1500;TSS1500;TSS1500;TSS1500;TSS1500;TSS1500	0.08	6.22e-08	0.051	0.002	0.085	4.3e-06			24.46
cg23010765	6	146923818	C6orf103	Body	0.217	6.26e-08	0.391	0.0612	0.156	1.67e-07			8.667
cg07008911	16	2145598	PKD1;PKD1	Body;Body	0.306	6.29e-08	0.42	0.0202	0.245	5.41e-07	4.026	0.035	5.996
cg09072986	4	48956523			0.062	6.3e-08	0.028	7.39e-04	0.071	8.45e-06			31.886
cg05921832	16	74819124			0.135	6.34e-08	0.119	0.00329	0.155	1.11e-05			14.337
cg12995372	7	11066024	PHF14;PHF14	Body;Body	0.142	6.36e-08	0.167	0.0219	0.133	3.61e-07	0.516	0.594	13.534
Model 1 MZ+DZ: discovery model using all 108 breast cancer discordant twin pairs from the Finnish Twin Cohort
Model 2 MZ: validation model using 32 breast cancer discordant MZ twin pairs from the Finnish Twin Cohort
Model 3 DZ: validation model using 76 breast cancer discordant DZ twin pairs from the Finnish Twin Cohort
Model 2R: Replication model using 11 breast cancer discordant twin pairs from the Danish Twin Study
MZ: Monozygotic Twin pairs
DZ: Dizygotic Twin pairs
HR: Hazard Ratio

### Sheet: Supplementary table 2
Supplementary Table 2: Differentially methylated regions in 108 BC discordant Finnish Twin Cohort twin pairs with mean Hazard Ratios and mean within-pair differences in DNA methylation
DMR		Location of DMR					Model 1		Within-pair difference in beta values
CpG sites	Length	Start	End	Chromosome	Gene	Gene context	mean HR (95% CI)	p-value	mean	SD
cg04657146; cg11738485; cg23899408	191	68516272	68516463	1	HOOK2;HOOK2	Body;Body	2.351 (2.3, 2.403)	4.6e-08	0.197	0.009
cg07292994; cg12739682; cg13242392	527	131303094	131303621	12	NIPBL-AS1;NIPBL;NIPBL;NIPBL;NIPBL	TSS200;1stExon;1stExon;5'UTR;5'UTR	0.847 (0.474, 1.515)	9.5e-04	-0.112	0.233
cg06739873; cg06872721; cg08894891	91	52722146	52722237	8	HOMER3;HOMER3;HOMER3;HOMER3;HOMER3	Body;Body;Body;Body;Body	0.733 (0.304, 1.77)	3.4e-05	-0.092	0.129
cg01737906; cg03918377; cg10156669; cg27210415	28	178978985	178979013	3	PCGF3	5'UTR	0.716 (0.393, 1.306)	1.9e-05	-0.091	0.141
cg01748573; cg10011623; cg11357538; cg11480267; cg17334845; cg17652507; cg20008140; cg26767990	33	36876830	36876863	5	GNAS;GNAS;GNAS;GNAS	3'UTR;3'UTR;TSS1500;Body	0.687 (0.5, 0.945)	1.1e-06	-0.147	0.165
cg06459978; cg08976633; cg13673645	34	29648345	29648379	6	ZNF74;ZNF74;ZNF74;ZNF74;ZNF74	Body;Body;Body;Body;Body	0.675 (0.457, 0.997)	4.7e-06	-0.203	0.178
cg05392265; cg05949203; cg06191076; cg19694923; cg22500004	132	20756059	20756191	22	DIRAS3;DIRAS3	1stExon;5'UTR	0.626 (0.485, 0.81)	1.7e-07	-0.21	0.152
cg09342567; cg19436429; cg25262361	106	19040258	19040364	19	KCNMB3;KCNMB3;KCNMB3;KCNMB3	TSS1500;Body;TSS1500;Body	0.589 (0.548, 0.632)	2.9e-07	-0.317	0.025
cg04686953; cg21397393; cg23462514	230	133446185	133446415	11	RNF212;RNF212	TSS200;TSS200	0.574 (0.51, 0.646)	1.6e-08	-0.322	0.08
cg10832093; cg11011512; cg11639130; cg20050828; cg23194926; cg23907926	749	41628223	41628972	1	STX2;STX2	Body;Body	0.548 (0.483, 0.621)	2.7e-09	-0.236	0.079
cg05310694; cg09085041; cg17537347	194	1107512	1107706	4			0.546 (0.52, 0.573)	8.2e-09	-0.261	0.056
cg02442501; cg03403769; cg09898779; cg16168329	497	713548	714045	4	SCMH1;SCMH1;SCMH1;SCMH1;SCMH1	TSS1500;Body;5'UTR;5'UTR;5'UTR	0.527 (0.354, 0.787)	3.4e-10	-0.291	0.11
cg05237469; cg09770131; cg25831071	256	57463397	57463653	20			0.497 (0.392, 0.631)	2.2e-09	-0.34	0.04
cg10126372; cg20480642; cg24946253	241	12876947	12877188	19	PXDNL	TSS200	0.478 (0.121, 1.883)	3.9e-09	-0.231	0.131
cg08022281; cg10648573; cg12644888; cg22494932	120	166233021	166233141	6			0.428 (0.381, 0.481)	3.5e-08	-0.181	0.011
DMR: Differentially Methylated Region
DZ: Dizygotic Twin pairs
HR: Hazard Ratio
MZ: Monozygotic Twin pairs

### Sheet: Supplementary table 3
Supplementary Table 3: Results of Mendelian randomization and MR Steiger's test encompassing data from FINNGEN and UKBB for breast cancer in general and for ER and ER+ subtypes
	Location				IV	FINNGEN BC general						UKBB BC general						FINNGEN BC ER-						FINNGEN BC ER+
CpG	Chromosome	Nucleotide	Gene	Gene context	SNP	LOR (95% CI)	p-value	r^2 exposure	r^2 outcome	Directionality	Steiger p-value	LOR (95% CI)	p-value	r^2 exposure	r^2 outcome	Directionality	Steiger p-value	LOR (95% CI)	p-value	r^2 exposure	r^2 outcome	Directionality	Steiger p-value	LOR (95% CI)	p-value	r^2 exposure	r^2 outcome	Directionality	Steiger p-value
cg00550725	8	87521180	FAM82B	TSS200	rs12544875	0.029 (-0.013, 0.071)	0.178	0.154	2.08e-05	TRUE	2.1e-64	0.033 (-0.083, 0.149)	0.576	0.154	2.77e-05	TRUE	3.6e-64	0.019 (-0.033, 0.072)	0.463	0.154	3.91e-5	TRUE	7.3e-64	0.040 (-0.025, 0.105)	0.232	0.154	9.46e-6	TRUE	7.8e-65
cg00763223	1	58257201	DAB1;MIR548D2	5'UTR;Body	rs7520008	-0.009 (-0.127, 0.110)	0.888	0.013	2.27e-07	TRUE	2.1e-06	0.043 (-0.246, 0.332)	0.770	0.013	7.15e-06	TRUE	3.2e-06	-0.079 (-0.225, 0.068)	0.292	0.013	3.28e-5	TRUE	5.9e-06	0.101 (-0.082, 0.285)	0.278	0.013	1.93e-5	TRUE	4.5e-06
cg01253087	12	69495493			rs7306357	0.002 (-0.078, 0.082)	0.967	0.009	1.96e-08	TRUE	6.8e-05	0.009 (-0.238, 0.257)	0.941	0.009	4.7e-07	TRUE	7.5e-05	-0.029 (-0.127, 0.070)	0.568	0.009	2.13e-5	TRUE	1.5e-04	0.055 (-0.069, 0.179)	0.384	0.009	5.77e-6	TRUE	1.0e-04
cg02761061	7	64253339	ZNF138;ZNF138;ZNF138;ZNF138;ZNF138;ZNF138;ZNF138;ZNF138;ZNF138	TSS1500;TSS1500;TSS1500;TSS1500;TSS1500;TSS1500;TSS1500;TSS1500;TSS1500	rs56325029	0.003 (-0.105, 0.111)	0.956	0.026	3.53e-08	TRUE	8.6e-11	-0.027 (-0.318, 0.265)	0.858	0.026	2.7e-06	TRUE	1.3e-10	0.072 (-0.061, 0.206)	0.287	0.026	4.36e-5	TRUE	4.6e-10	-0.107 (-0.274, 0.060)	0.210	0.026	1.98e-5	TRUE	2.6e-10
cg04448141	17	62398356			rs8082170	-0.008 (-0.146, 0.129)	0.907	0.021	1.57e-07	TRUE	1.7e-09	0.019 (-0.302, 0.339)	0.910	0.021	1.09e-06	TRUE	2.1e-09	-0.042 (-0.212, 0.128)	0.627	0.021	6.34e-6	TRUE	3.0e-09	0.052 (-0.160, 0.265)	0.631	0.021	4.22e-6	TRUE	2.7e-09
cg04451615	9	100991528	MIR6854;TBC1D2;TBC1D2;TBC1D2	TSS200;Body;Body;Body	rs10228118	-0.004 (-0.033, 0.026)	0.813	0.086	3.85e-06	TRUE	3.7e-43	0 (-0.079, 0.078)	0.992	0.086	0.000301	TRUE	5.1e-39	-0.021 (-0.057, 0.015)	0.261	0.086	4.97e-5	TRUE	9.5e-42	0.025 (-0.020, 0.070)	0.273	0.086	4.18e-7	TRUE	1.7e-43
cg06177446	20	1093802	PSMF1	TSS200	rs61591758	0.066 (-0.063, 0.195)	0.316	0.021	1.15e-05	TRUE	2.1e-09	-0.068 (-0.407, 0.272)	0.696	0.021	1.29e-05	TRUE	2.2e-09	0.095 (-0.065, 0.254)	0.244	0.021	2.62e-6	TRUE	1.3e-09	0.031 (-0.168, 0.231)	0.758	0.021	2.37e-5	TRUE	3.0e-09
cg09174681	8	144403126	TOP1MT	Body	rs62524733	-	-	-	-	-		0.148 (-0.090, 0.386)	0.223	0.045	0.000132	TRUE	1.6e-15	-	-	-	-	-	-	-	-	-	-	-	-
cg11022537	4	177738806			rs17062314	-0.056 (-0.168, 0.056)	0.328	0.028	1.09e-05	TRUE	3.1e-05	-0.142 (-0.456, 0.171)	0.373	0.028	6.65e-05	TRUE	5.2e-05	0.002 (-0.137, 0.141)	0.977	0.028	8.88e-5	TRUE	6.0e-05	-0.162 (-0.335, 0.012)	0.068	0.028	1.4e-8	TRUE	2.2e-05
cg15326454	2	86227319			rs4346389	0.014 (-0.029, 0.057)	0.530	0.170	4.52e-06	TRUE	5.8e-89	-0.018 (-0.136, 0.101)	0.768	0.170	7.29e-06	TRUE	1.1e-88	0.024 (-0.029, 0.078)	0.366	0.170	2.19e-6	TRUE	3.6e-89	-0.010 (-0.076, 0.057)	0.777	0.170	1.43e-5	TRUE	3.0e-88
cg20145695	17	723342	NXN	Body	rs480351	-0.027 (-0.138, 0.084)	0.634	0.030	2.6e-06	TRUE	3.4e-14	0.021 (-0.271, 0.313)	0.889	0.030	1.65e-06	TRUE	3.1e-14	-0.144 (-0.281, -0.007)	0.040	0.030	1.12e-4	TRUE	6.6e-13	0.179 (0.007, 0.350)	0.042	0.030	7.46e-5	TRUE	3.5e-13
cg20516364	11	873680	CHID1;CHID1;CHID1;CHID1;CHID1	Body;Body;Body;Body;Body	rs61869682	-0.106 (-0.279, 0.066)	0.228	0.016	1.71e-05	TRUE	4.0e-07	-0.385 (-0.789, 0.018)	0.061	0.016	0.000294	TRUE	6.0e-06	-0.041 (-0.255, 0.173)	0.708	0.016	8.28e-5	TRUE	1.2e-06	-0.230 (-0.498, 0.037)	0.091	0.016	2.50e-6	TRUE	2.3e-07
MR Egger	-	-	-	-	-	0.015 (-0.033, 0.064)	0.555	0.619	7.46e-05	TRUE	<1e-324	0.01 (-0.112, 0.143)	0.861	0.664	5.56e-04	TRUE	<1e-324	0.021 (-0.122, 0.081)	0.697	0.619	4.65e-04	TRUE	<1e-324	0.029 (-0.030, 0.089)	0.363	0.619	1.74e-04	TRUE	<1e-324
ER-: Estrogen Receptor Negative
ER+: Estrogen Receptor Positive
IV: Instrumental Variable
r2: Variation explained by genotype
